# Genetic and Phenotypic Evidence for the Causal Relationship Between Aging and COVID-19

**DOI:** 10.1101/2020.08.06.20169854

**Authors:** Kejun Ying, Ranran Zhai, Timothy V. Pyrkov, Marco Mariotti, Peter O. Fedichev, Xia Shen, Vadim N. Gladyshev

## Abstract

Epidemiological studies revealed that the elderly and those with co-morbidities are most susceptible to COVID-19. To understand how genetics affects the risk of COVID-19, we conducted a multi-instrument Mendelian randomization analysis and found that the genetic variation that supports a longer life is significantly associated with the lower risk of COVID-19 infection. The odds ratio is 0.31 (95% CI: 0.18 to 0.52; *P* = 9.7× 10^−6^) per additional 10 years of life, and 0.53 (95% CI: 0.43 to 0.65; *P* = 2.3 × 10^−9^) per unit higher log odds of surviving to the 90th percentile. On the other hand, there was no association between COVID-19 susceptibility and healthspan (the lifespan free of the top seven age-related morbidities). We further applied aging clock models and detected an association between biological age acceleration and future incidence and severity of COVID-19 infection for all subjects as well as for individuals free of chronic disease. Biological age acceleration was also significantly associated with the risk of death in COVID-19 patients. Finally, a bivariate genomic scan for age-related COVID-19 infection identified a key contribution of the Notch signaling pathway. Our analysis suggests that Notch2 expression is associated with a higher risk of COVID-19 infection, providing a druggable target. More generally, interventions that reduce biological age have the opportunity to reduce the risk of COVID-19.
