## Supplementary material for "Genetic and Phenotypic Evidence for the Causal Relationship Between Aging and COVID-19": supplementary_data_2.tsv

Exposure	Outcome	OR	95% CI	Nominal P	Bonferroni Corrected P	nsnp
Lifespan	Covid_resp_failure	1.47	0.53 - 4.07	0.459	1	21
Lifespan	HGI_covid_hospitalize	0.54	0.12 - 2.52	0.432	1	25
Lifespan	HGI_covid_susceptibility	0.45	0.27 - 0.77	0.00324	0.43	24
Lifespan	HGI_covid_flu_like_symp	1.02	0.54 - 1.9	0.961	1	24
Lifespan	HGI_severe_resp_covid	1.77	0.58 - 5.38	0.314	1	21
Lifespan	HGI_hosp_vs_not_hosp_covid	0.88	0.3 - 2.64	0.825	1	22
Lifespan	HGI_hosp_covid_vs_pop	0.74	0.45 - 1.23	0.246	1	22
Lifespan	HGI_covid_vs_neg	0.61	0.39 - 0.97	0.0347	1	22
Lifespan	HGI_covid_vs_pop	0.74	0.53 - 1.02	0.0656	1	22
Lifespan	HGI_covid_predicted	0.88	0.52 - 1.51	0.654	1	22
T2D	Covid_resp_failure	1.09	0.92 - 1.3	0.318	1	156
T2D	HGI_covid_hospitalize	0.95	0.7 - 1.28	0.737	1	168
T2D	HGI_covid_susceptibility	0.99	0.9 - 1.09	0.913	1	168
T2D	HGI_covid_flu_like_symp	0.96	0.86 - 1.08	0.524	1	168
T2D	HGI_severe_resp_covid	1.05	0.86 - 1.27	0.634	1	157
T2D	HGI_hosp_vs_not_hosp_covid	1	0.81 - 1.24	0.985	1	157
T2D	HGI_hosp_covid_vs_pop	1.02	0.93 - 1.12	0.631	1	158
T2D	HGI_covid_vs_neg	1	0.92 - 1.09	0.965	1	158
T2D	HGI_covid_vs_pop	1.01	0.96 - 1.08	0.624	1	158
T2D	HGI_covid_predicted	0.98	0.89 - 1.08	0.712	1	157
Healthspan	Covid_resp_failure	1.12	0.4 - 3.15	0.828	1	15
Healthspan	HGI_covid_hospitalize	0.36	0.07 - 1.86	0.221	1	17
Healthspan	HGI_covid_susceptibility	0.94	0.55 - 1.62	0.829	1	17
Healthspan	HGI_covid_flu_like_symp	1.6	0.84 - 3.05	0.156	1	16
Healthspan	HGI_severe_resp_covid	1.49	0.48 - 4.69	0.491	1	15
Healthspan	HGI_hosp_vs_not_hosp_covid	0.37	0.11 - 1.21	0.0993	1	15
Healthspan	HGI_hosp_covid_vs_pop	0.96	0.57 - 1.62	0.879	1	15
Healthspan	HGI_covid_vs_neg	1.29	0.8 - 2.08	0.299	1	15
Healthspan	HGI_covid_vs_pop	1.16	0.82 - 1.63	0.401	1	15
Healthspan	HGI_covid_predicted	1.47	0.84 - 2.57	0.181	1	15
Longevity	Covid_resp_failure	1.35	0.95 - 1.92	0.0991	1	5
Longevity	HGI_covid_hospitalize	0.97	0.59 - 1.58	0.89	1	6
Longevity	HGI_covid_susceptibility	0.68	0.56 - 0.82	8.54e-05	0.012	5
Longevity	HGI_covid_flu_like_symp	1.07	0.85 - 1.36	0.566	1	6
Longevity	HGI_severe_resp_covid	0.73	0.5 - 1.06	0.094	1	5
Longevity	HGI_hosp_vs_not_hosp_covid	1.06	0.76 - 1.5	0.719	1	5
Longevity	HGI_hosp_covid_vs_pop	0.92	0.78 - 1.09	0.316	1	5
Longevity	HGI_covid_vs_neg	0.87	0.75 - 1	0.0563	1	5
Longevity	HGI_covid_vs_pop	0.91	0.82 - 1.01	0.0764	1	5
Longevity	HGI_covid_predicted	0.99	0.82 - 1.19	0.912	1	5
CAD	Covid_resp_failure	0.86	0.67 - 1.11	0.245	1	68
CAD	HGI_covid_hospitalize	1.18	0.78 - 1.78	0.444	1	74
CAD	HGI_covid_susceptibility	1.26	1.1 - 1.44	0.000721	0.099	75
CAD	HGI_covid_flu_like_symp	0.99	0.85 - 1.15	0.88	1	72
CAD	HGI_severe_resp_covid	0.84	0.64 - 1.11	0.221	1	70
CAD	HGI_hosp_vs_not_hosp_covid	1.4	1.05 - 1.87	0.0239	1	73
CAD	HGI_hosp_covid_vs_pop	1.07	0.94 - 1.21	0.298	1	73
CAD	HGI_covid_vs_neg	1.06	0.94 - 1.19	0.315	1	73
CAD	HGI_covid_vs_pop	1.04	0.95 - 1.12	0.408	1	72
CAD	HGI_covid_predicted	0.99	0.87 - 1.14	0.915	1	72
AD	Covid_resp_failure	0.83	0.74 - 0.93	0.000882	0.12	53
AD	HGI_covid_hospitalize	0.89	0.75 - 1.05	0.158	1	74
AD	HGI_covid_susceptibility	1.08	1.02 - 1.14	0.00622	0.82	77
AD	HGI_covid_flu_like_symp	1.08	1.01 - 1.16	0.0236	1	68
AD	HGI_severe_resp_covid	1.08	0.96 - 1.22	0.205	1	48
AD	HGI_hosp_vs_not_hosp_covid	0.87	0.77 - 0.98	0.0175	1	65
AD	HGI_hosp_covid_vs_pop	0.97	0.92 - 1.02	0.214	1	68
AD	HGI_covid_vs_neg	1.08	1.03 - 1.14	0.00126	0.17	66
AD	HGI_covid_vs_pop	1.04	1.01 - 1.08	0.0183	1	66
AD	HGI_covid_predicted	1.06	1 - 1.12	0.039	1	66
Smoking	Covid_resp_failure	1.91	0.85 - 4.29	0.118	1	61
Smoking	HGI_covid_hospitalize	1.64	0.4 - 6.77	0.492	1	64
Smoking	HGI_covid_susceptibility	1.04	0.66 - 1.64	0.866	1	64
Smoking	HGI_covid_flu_like_symp	0.81	0.47 - 1.4	0.457	1	61
Smoking	HGI_severe_resp_covid	1.35	0.54 - 3.39	0.522	1	57
Smoking	HGI_hosp_vs_not_hosp_covid	0.9	0.33 - 2.44	0.838	1	61
Smoking	HGI_hosp_covid_vs_pop	1.23	0.8 - 1.87	0.345	1	62
Smoking	HGI_covid_vs_neg	1.15	0.78 - 1.7	0.479	1	62
Smoking	HGI_covid_vs_pop	1.21	0.92 - 1.59	0.172	1	62
Smoking	HGI_covid_predicted	0.65	0.41 - 1.03	0.0652	1	61
Healthy Aging	Covid_resp_failure	3.81	0.6 - 24.28	0.156	1	32
Healthy Aging	HGI_covid_hospitalize	0.29	0.02 - 4.88	0.391	1	37
Healthy Aging	HGI_covid_susceptibility	0.33	0.13 - 0.85	0.0222	1	37
Healthy Aging	HGI_covid_flu_like_symp	1.06	0.33 - 3.41	0.92	1	36
Healthy Aging	HGI_severe_resp_covid	0.95	0.13 - 6.9	0.96	1	34
Healthy Aging	HGI_hosp_vs_not_hosp_covid	0.48	0.07 - 3.4	0.459	1	35
Healthy Aging	HGI_hosp_covid_vs_pop	0.74	0.3 - 1.83	0.519	1	35
Healthy Aging	HGI_covid_vs_neg	0.64	0.29 - 1.44	0.281	1	35
Healthy Aging	HGI_covid_vs_pop	0.9	0.5 - 1.6	0.712	1	35
Healthy Aging	HGI_covid_predicted	1.32	0.5 - 3.46	0.576	1	35
GrimAge_accel	Covid_resp_failure	1	0.72 - 1.4	0.997	1	5
GrimAge_accel	HGI_covid_hospitalize	0.91	0.51 - 1.64	0.766	1	5
GrimAge_accel	HGI_covid_susceptibility	1.05	0.87 - 1.27	0.581	1	5
GrimAge_accel	HGI_covid_flu_like_symp	0.91	0.73 - 1.13	0.393	1	5
GrimAge_accel	HGI_severe_resp_covid	0.77	0.53 - 1.11	0.164	1	5
GrimAge_accel	HGI_hosp_vs_not_hosp_covid	1.28	0.85 - 1.92	0.238	1	5
GrimAge_accel	HGI_hosp_covid_vs_pop	1.06	0.89 - 1.25	0.53	1	5
GrimAge_accel	HGI_covid_vs_neg	1.01	0.86 - 1.18	0.924	1	5
GrimAge_accel	HGI_covid_vs_pop	0.99	0.88 - 1.1	0.837	1	5
GrimAge_accel	HGI_covid_predicted	0.94	0.78 - 1.13	0.532	1	5
Hannum_accel	Covid_resp_failure	0.98	0.82 - 1.19	0.871	1	13
Hannum_accel	HGI_covid_hospitalize	1.13	0.82 - 1.54	0.452	1	15
Hannum_accel	HGI_covid_susceptibility	1.06	0.96 - 1.18	0.232	1	15
Hannum_accel	HGI_covid_flu_like_symp	1.04	0.93 - 1.18	0.486	1	15
Hannum_accel	HGI_severe_resp_covid	1.09	0.88 - 1.35	0.435	1	13
Hannum_accel	HGI_hosp_vs_not_hosp_covid	1.21	0.96 - 1.51	0.105	1	13
Hannum_accel	HGI_hosp_covid_vs_pop	1.05	0.96 - 1.16	0.293	1	13
Hannum_accel	HGI_covid_vs_neg	0.97	0.88 - 1.06	0.455	1	13
Hannum_accel	HGI_covid_vs_pop	1.02	0.96 - 1.09	0.453	1	13
Hannum_accel	HGI_covid_predicted	1.1	1 - 1.22	0.0606	1	13
Horvath_accel	Covid_resp_failure	0.98	0.88 - 1.1	0.782	1	29
Horvath_accel	HGI_covid_hospitalize	1.01	0.84 - 1.21	0.922	1	31
Horvath_accel	HGI_covid_susceptibility	0.97	0.92 - 1.03	0.379	1	30
Horvath_accel	HGI_covid_flu_like_symp	0.95	0.89 - 1.02	0.153	1	31
Horvath_accel	HGI_severe_resp_covid	1.03	0.91 - 1.17	0.608	1	29
Horvath_accel	HGI_hosp_vs_not_hosp_covid	1.03	0.9 - 1.17	0.701	1	29
Horvath_accel	HGI_hosp_covid_vs_pop	0.98	0.92 - 1.03	0.397	1	29
Horvath_accel	HGI_covid_vs_neg	0.99	0.94 - 1.04	0.675	1	29
Horvath_accel	HGI_covid_vs_pop	1.01	0.97 - 1.04	0.733	1	29
Horvath_accel	HGI_covid_predicted	0.97	0.91 - 1.03	0.294	1	29
PhenoAge_accel	Covid_resp_failure	0.89	0.77 - 1.01	0.0761	1	14
PhenoAge_accel	HGI_covid_hospitalize	0.92	0.74 - 1.15	0.462	1	14
PhenoAge_accel	HGI_covid_susceptibility	0.99	0.92 - 1.06	0.684	1	13
PhenoAge_accel	HGI_covid_flu_like_symp	1.02	0.94 - 1.11	0.6	1	14
PhenoAge_accel	HGI_severe_resp_covid	0.95	0.82 - 1.1	0.48	1	14
PhenoAge_accel	HGI_hosp_vs_not_hosp_covid	0.97	0.83 - 1.13	0.689	1	14
PhenoAge_accel	HGI_hosp_covid_vs_pop	0.96	0.9 - 1.02	0.211	1	14
PhenoAge_accel	HGI_covid_vs_neg	1.02	0.96 - 1.09	0.463	1	14
PhenoAge_accel	HGI_covid_vs_pop	1	0.95 - 1.04	0.852	1	14
PhenoAge_accel	HGI_covid_predicted	0.99	0.92 - 1.06	0.803	1	14
Lifespan	UKBB_covid_vs_pop	0.31	0.18 - 0.52	9.73e-06	0.0014	25
Lifespan	UKBB_covid_vs_neg	0.44	0.26 - 0.77	0.00361	0.48	25
T2D	UKBB_covid_vs_pop	0.99	0.9 - 1.1	0.913	1	166
T2D	UKBB_covid_vs_neg	0.96	0.87 - 1.07	0.482	1	166
Healthspan	UKBB_covid_vs_pop	0.74	0.43 - 1.28	0.284	1	17
Healthspan	UKBB_covid_vs_neg	1.07	0.6 - 1.9	0.813	1	17
Longevity	UKBB_covid_vs_pop	0.53	0.43 - 0.65	2.25e-09	3.2e-07	5
Longevity	UKBB_covid_vs_neg	0.58	0.47 - 0.72	5.13e-07	7.3e-05	5
CAD	UKBB_covid_vs_pop	1.13	0.99 - 1.3	0.0742	1	75
CAD	UKBB_covid_vs_neg	1.08	0.94 - 1.25	0.27	1	75
AD	UKBB_covid_vs_pop	1.14	1.08 - 1.21	4.32e-06	0.00061	77
AD	UKBB_covid_vs_neg	1.15	1.08 - 1.22	6.31e-06	0.00089	76
Smoking	UKBB_covid_vs_pop	1.47	0.92 - 2.34	0.105	1	64
Smoking	UKBB_covid_vs_neg	1.56	0.95 - 2.56	0.077	1	63
Healthy Aging	UKBB_covid_vs_pop	0.12	0.05 - 0.32	1.64e-05	0.0023	37
Healthy Aging	UKBB_covid_vs_neg	0.25	0.09 - 0.69	0.00703	0.92	36
GrimAge_accel	UKBB_covid_vs_pop	1.11	0.91 - 1.34	0.294	1	5
GrimAge_accel	UKBB_covid_vs_neg	1.12	0.91 - 1.37	0.28	1	5
Hannum_accel	UKBB_covid_vs_pop	0.96	0.87 - 1.07	0.481	1	15
Hannum_accel	UKBB_covid_vs_neg	0.95	0.86 - 1.06	0.387	1	15
Horvath_accel	UKBB_covid_vs_pop	0.95	0.89 - 1.01	0.0786	1	30
Horvath_accel	UKBB_covid_vs_neg	0.93	0.87 - 0.99	0.0225	1	30
PhenoAge_accel	UKBB_covid_vs_pop	1.01	0.94 - 1.09	0.706	1	14
PhenoAge_accel	UKBB_covid_vs_neg	1.01	0.94 - 1.09	0.772	1	14
