## Supplementary material for "Genetic and Phenotypic Evidence for the Causal Relationship Between Aging and COVID-19": supplementary_data_5.xlsx

### Sheet: GenomicRiskLoci
	GenomicLocus	uniqID	rsID	chr	pos	p	start	end	nSNPs	nGWASSNPs	nIndSigSNPs	IndSigSNPs	nLeadSNPs	LeadSNPs
1	1	1:12831250:C:T	rs1977083	1	12831250	4.12023e-08	12824927	12846408	13	8	1	rs1977083	1	rs1977083
2	2	1:77938087:A:G	rs6603950	1	77938087	9.87528e-07	77919310	77986516	25	17	1	rs6603950	1	rs6603950
3	3	1:107568465:A:G	rs61798467	1	107568465	7.55934e-07	107568465	107605925	3	2	1	rs61798467	1	rs61798467
4	4	1:109821797:A:G	rs4970836	1	109821797	2.08463e-07	109814880	109822166	13	11	2	rs4970836;rs4970834	1	rs4970836
5	5	1:114173410:A:G	rs1230666	1	114173410	1.4648e-08	114173410	114451386	11	9	2	rs1230666;rs3761936	1	rs1230666
6	6	1:120480709:C:T	rs2453058	1	120480709	4.97208e-07	120437718	120640515	98	60	1	rs2453058	1	rs2453058
7	7	2:26932887:A:G	rs1275922	2	26932887	9.41422e-08	26910556	26932887	10	9	1	rs1275922	1	rs1275922
8	8	2:60718347:C:T	rs7599488	2	60718347	5.84548e-07	60704484	60726427	12	10	2	rs7599488;rs7606173	1	rs7599488
9	9	2:202204741:C:T	rs10197246	2	202204741	3.4702e-09	202122995	202204741	47	29	2	rs10197246;rs7560328	1	rs10197246
10	10	3:27562988:C:T	rs2643826	3	27562988	8.07221e-08	27506780	27571212	3	1	1	rs2643826	1	rs2643826
11	11	4:3089564:C:T	rs61348208	4	3089564	2.36766e-07	3015553	3243218	102	76	3	rs61348208;rs113928896;rs2798282	1	rs61348208
12	12	4:8565547:A:G	rs7676745	4	8565547	4.15738e-07	8565547	8565547	1	1	1	rs7676745	1	rs7676745
13	13	4:18573316:C:G	rs1477901	4	18573316	6.74344e-09	18321092	18573935	149	102	2	rs1477901;rs7697524	1	rs1477901
14	14	4:38385479:A:G	rs17499404	4	38385479	1.87342e-07	38334213	38417781	74	55	2	rs17499404;rs2046645	1	rs17499404
15	15	6:396321:C:T	rs12203592	6	396321	7.23744e-25	396321	453415	4	4	3	rs12203592;rs62389424;rs9392026	2	rs12203592;rs9392026
16	16	6:26293014:A:T	rs6908402	6	26293014	6.2317e-07	26239404	26338697	61	45	1	rs6908402	1	rs6908402
17	17	6:43345803:C:T	rs7742789	6	43345803	1.5079e-07	43260011	43364494	52	36	1	rs7742789	1	rs7742789
18	18	6:109020332:C:T	rs557544	6	109020332	4.41317e-08	108868422	109020332	65	56	2	rs557544;rs9398173	1	rs557544
19	19	6:161010118:A:G	rs10455872	6	161010118	4.08759e-29	160424890	161660100	493	377	17	rs3106166;rs1810126;rs12194138;rs10945675;rs12194962;rs379678;rs182443492;rs10455872;rs56393506;rs140570886;rs117515500;rs143843429;rs111226116;rs9456508;rs6905073;rs9355297;rs783144	6	rs3106166;rs182443492;rs10455872;rs140570886;rs6905073;rs783144
20	20	7:19052733:A:G	rs57301765	7	19052733	9.49196e-07	19034191	19052733	10	9	1	rs57301765	1	rs57301765
21	21	7:129685597:A:G	rs56179563	7	129685597	3.54307e-07	129663496	129685597	2	2	1	rs56179563	1	rs56179563
22	22	8:19859539:A:G	rs2119690	8	19859539	3.95764e-08	19815556	19870271	99	90	1	rs2119690	1	rs2119690
23	23	9:22102165:C:T	rs7859727	9	22102165	2.38568e-17	21996623	22125503	143	105	3	rs7859727;rs10811649;rs7857345	1	rs7859727
24	24	9:136149830:A:G	rs532436	9	136149830	2.30213e-07	136138765	136155000	13	8	1	rs532436	1	rs532436
25	25	10:114754784:C:T	rs35198068	10	114754784	5.92297e-27	114729482	114818754	97	82	5	rs35198068;rs56299331;rs35519679;rs11196175;rs4073980	1	rs35198068
26	26	10:123351302:A:G	rs2860197	10	123351302	4.50341e-07	123333193	123353869	38	24	1	rs2860197	1	rs2860197
27	27	10:133129158:A:T	rs79820308	10	133129158	8.18553e-07	133128640	133135993	7	7	1	rs79820308	1	rs79820308
28	28	11:89017961:A:G	rs1126809	11	89017961	6.48175e-12	88358544	89058101	239	178	6	rs1126809;rs28521275;rs7924538;rs7481199;rs34749698;rs144161465	1	rs1126809
29	29	11:113639842:A:C	rs61905747	11	113639842	2.49421e-09	113457512	113786568	253	198	2	rs61905747;rs2519201	1	rs61905747
30	30	12:95580818:G:T	rs12830425	12	95580818	2.85322e-08	95369723	95706624	90	77	2	rs12830425;rs7977311	1	rs12830425
31	31	12:111932800:C:T	rs7137828	12	111932800	2.36396e-11	111359712	112906415	138	91	2	rs7137828;rs12828640	1	rs7137828
32	32	15:78817929:C:T	rs8042849	15	78817929	1.59995e-23	78712699	78936168	243	188	7	rs8042849;rs56117933;rs518425;rs12441088;rs1394371;rs8042238;rs12441426	1	rs8042849
33	33	15:91422543:C:T	rs8039305	15	91422543	1.80213e-08	91412850	91443059	29	24	2	rs8039305;rs2521498	1	rs8039305
34	34	16:52599188:C:T	rs4784227	16	52599188	3.6846e-08	52536885	52650909	145	121	3	rs4784227;rs3104796;rs4783780	1	rs4784227
35	35	16:90026512:C:T	rs4268748	16	90026512	1.55913e-11	89395438	90143567	332	243	11	rs8043557;rs4268748;rs11648898;rs9939542;rs4785763;rs77104104;rs74836424;rs4248913;rs12931267;rs34177108;rs74415461	2	rs8043557;rs4268748
36	36	17:40263458:C:T	rs34891485	17	40263458	5.48787e-07	40244377	40356360	13	11	1	rs34891485	1	rs34891485
37	37	19:11202306:G:T	rs6511720	19	11202306	2.53425e-08	11186711	11210912	67	46	1	rs6511720	1	rs6511720
38	38	19:34014316:A:G	rs33845	19	34014316	1.21025e-07	33996459	34015206	8	8	1	rs33845	1	rs33845
39	39	19:45411941:C:T	rs429358	19	45411941	4.40918e-132	45231821	45429708	209	164	29	rs2965169;rs28399664;rs34404554;rs12691088;rs56317818;rs10412413;rs12974942;rs6859;rs3852860;rs406315;rs157580;rs157582;rs11668327;rs405509;rs157595;rs111789331;rs449647;rs365653;rs41290120;rs10119;rs429358;rs1081105;rs75627662;rs7412;rs144311893;rs62117160;rs62117206;rs1160983;rs60049679	9	rs2965169;rs28399664;rs56317818;rs6859;rs157580;rs449647;rs429358;rs7412;rs60049679
40	40	20:31099311:C:T	rs159428	20	31099311	1.49728e-07	30706404	31163052	84	62	1	rs159428	1	rs159428

### Sheet: Loci_with_consist_sig_effect
			For aging (healthy aging reversed)							For COVID-19 infection (UKBB vs pop)
	SNP	P_meta	A1.x	A2.x	freq.x	b.x	se.x	p.x	N.x	A1.y	A2.y	freq.y	b.y	se.y	p.y	N.y	GenomicLocus	uniqID	chr	pos	p	start	end	nSNPs	nGWASSNPs	nIndSigSNPs	IndSigSNPs	nLeadSNPs	LeadSNPs	gene	annot	dist	exonic_func	exon	symbol
1	rs6603950	9.87528e-07	A	G	0.46	0.004918	0.001684	0.00349629	709709	A	G	0.459523	0.163845	0.0370765	9.91062e-06	459250	2	1:77938087:A:G	1	77938087	9.87528e-07	77919310	77986516	25	17	1	rs6603950	1	rs6603950	ENSG00000154027	intronic	0	#N/A	#N/A	AK5
2	rs10197246	3.4702e-09	C	T	0.73	0.010611	0.001891	1.99164e-08	709709	C	T	0.731332	0.117886	0.0417791	0.00477762	459250	9	2:202204741:C:T	2	202204741	3.4702e-09	202122995	202204741	47	29	2	rs10197246;rs7560328	1	rs10197246	ENSG00000155749	intronic	0	#N/A	#N/A	ALS2CR12
3	rs532436	2.30213e-07	A	G	0.19	-0.010619	0.00214	6.93265e-07	709709	A	G	0.184978	-0.119941	0.047662	0.011853	459250	24	9:136149830:A:G	9	136149830	2.30213e-07	136138765	136155000	13	8	1	rs532436	1	rs532436	ENSG00000175164	ncRNA_intronic	0	#N/A	#N/A	ABO
4	rs79820308	8.18553e-07	T	A	0.057	-0.017732	0.00362	9.68965e-07	709709	T	A	0.0574001	-0.168369	0.0806914	0.0369266	459250	27	10:133129158:A:T	10	133129158	8.18553e-07	133128640	133135993	7	7	1	rs79820308	1	rs79820308	ENSG00000176769	intergenic	19174	#N/A	#N/A	TCERG1L
5	rs79820308	8.18553e-07	T	A	0.057	-0.017732	0.00362	9.68965e-07	709709	T	A	0.0574001	-0.168369	0.0806914	0.0369266	459250	27	10:133129158:A:T	10	133129158	8.18553e-07	133128640	133135993	7	7	1	rs79820308	1	rs79820308	ENSG00000265977	intergenic	360357	#N/A	#N/A	AL450307.2
6	rs429358	4.40918e-132	C	T	0.16	-0.054808	0.002289	9.6095e-127	709709	C	T	0.154395	-0.309939	0.0519642	2.45429e-09	459250	39	19:45411941:C:T	19	45411941	4.40918e-132	45231821	45429708	209	164	29	rs2965169;rs28399664;rs34404554;rs12691088;rs56317818;rs10412413;rs12974942;rs6859;rs3852860;rs406315;rs157580;rs157582;rs11668327;rs405509;rs157595;rs111789331;rs449647;rs365653;rs41290120;rs10119;rs429358;rs1081105;rs75627662;rs7412;rs144311893;rs62117160;rs62117206;rs1160983;rs60049679	9	rs2965169;rs28399664;rs56317818;rs6859;rs157580;rs449647;rs429358;rs7412;rs60049679	ENSG00000130203	exonic	0	nonsynonymous SNV	exon3	APOE
